# A novel cuproptosis-related gene signature for the prediction of liver cancer prognosis identified DLAT is a potential therapeutic target

**DOI:** 10.1101/2022.10.23.22280648

**Authors:** Dong Xu, Fei Yang, Yang Chen, Hong Zhu, Haijian Sun, Tong Shen, Yongkang Zhu, Guowei Zhou, Dexuan Chen, Xiaojun Yang, Kai Lin, Cunbing Xia

## Abstract

**Background and Purpose:** The liver cancer (LC) is a highly malignant tumor of the digestive system with a poor prognosis. Cuproptosis is a new type of regulated cell death that has been found by researchers. The expression of cuproptosis-related genes in LC and their relevance to prognosis, on the other hand, remain unknown. This study aimed to explore a gene signature to predict the liver cancer prognosis and identified the vital gene.

**Experimental approach:** The expression patterns of RNA and related clinical data of 371 LC patients were obtained based on The Cancer Genome Atlas (TCGA). Differentially expressed genes (DEGs) were acquired by comparing tumors with adjacent normal samples. Genes displaying significant association with OS were screened through univariate Cox regression analysis and the least absolute shrinkage and selection operator (LASSO) algorithm. All cases were classified into the validation or training group to validate the constructed gene signature. We conducted real-time polymerase chain reaction (PCR) and assays for transwell invasion, CCK-8, and colony formation to determine the biological roles of DLAT.

**Key Results:** The differential expression of twelve cuproptosis regulators in LC and normal liver tissues was discovered in this investigation. DEGs can be used to distinguish between two forms of LC. Cuproptosis-related genes were evaluated for survival predictive significance using the Cancer Genome Atlas (TCGA) cohort. A 3-gene signature based on least absolute shrinkage and selection operator (LASSO) Cox regression was used to categorize an LC patient cohort from the TCGA into low- and high-risk categories. Patients in the low-risk group had a considerably higher likelihood of surviving (P = 0.05) than those in the high-risk group. When paired with clinical parameters, risk score was an independent predictor in predicting the OS of patients with LC.

**Conclusions & Implications:** Cuproptosis-related genes thus play an important role in tumor formation and can be used to predict the prognosis of LC patients. DLAT has the best prognostic value and can be a therapeutic target for liver cancer.
