## Additional file 2 for "A novel cuproptosis-related gene signature for the prediction of liver cancer prognosis identified DLAT is a potential therapeutic target"

### Sheet: Sheet1
ATP7A	F	CTGTACAGGGCAAAACATCAG
	R	ACTGTGCTGCCAGGTTTCTT
LIPT1	F	GGGGTCGTATGACGCACTTT
	R	TGGGACCTGGCAGTTACAAA
DLAT	F	CTCCCACAGGTCCTGGAATG
	R	TGCTTCTCCCTTCTAATATCTGG
GAPDH	F	GCACCGTCAAGGCTGAGAAC
	R	TGGTGAAGACGCCAGTGGA
